# T cell and autoantibody profiling for primary immune regulatory disorders

**DOI:** 10.1101/2024.02.25.24303331

**Authors:** Emily M. Harris, Sarah Chamseddine, Anne Chu, Leetah Senkpeil, Matthew Nikiciuk, Aleksandra Bourdine, Logan Magin, Amer Al-Musa, Brian Woods, Elif Ozdogan, Sarife Saker, David P. Hoytema van Konijnenburg, Christina S.K. Yee, Ryan W. Nelson, Pui Lee, Olha Halyabar, Rebecca C. Hale, Megan Day-Lewis, Lauren A. Henderson, Alan A. Nguyen, Megan Elkins, Toshiro K. Ohsumi, Maria Gutierrez-Arcelus, Janique M. Peyper, Craig D. Platt, Rachael F. Grace, Brenna LaBere, Janet Chou

## Abstract

**Background:** Limited clinical tools exist for characterizing primary immune regulatory disorders (PIRD), which are often diagnoses of exclusion. Increased CD4^+^CXCR5^+^PD1^+^ circulating T follicular helper (cTfh) cell percentages have been identified as a marker of active disease in some, but not all, autoimmune disorders.

**Objective:** To develop a diagnostic approach that combines measurements of cellular and serologic autoimmunity.

**Methods:** We recruited 71 controls and 101 pediatric patients with PIRD with autoimmunity. Flow cytometry was used to measure CD4^+^CXCR5^+^ T cells expressing the chemokine receptors CXCR3 and/or CCR6. IgG and IgA autoantibodies were quantified in 56 patients and 20 controls using a microarray featuring 1616 full-length, conformationally intact protein antigens. The 97.5^th^ percentile in the controls serves as the upper limit of normal for percentages of cTfh cells, CD4^+^CXCR5^+^ T cells expressing CXCR3 and/or CCR6, and autoantibody intensity and number.

**Results:** We found that 27.7% of patients had increased percentages of CD4^+^CXCR5^+^PD1^+^ cTfh cells and 42.5% had increased percentages of CD4^+^CXCR5^+^ cells expressing CXCR3 and/or CCR6. Patients had significantly more diverse IgG and IgA autoantibodies than controls and 37.5% had increased numbers of high-titer autoantibodies. Integrating measurements of cTfh cells, CD4^+^CXCR5^+^ T cells with CXCR3 and/or CCR6, and numbers of high-titer autoantibodies had 71.4% sensitivity (95% CI: 0.5852 – 0.8158) and 85% specificity (95% CI: 0.6396 – 0.9476) for patients with PIRD compared to controls.

**Conclusion:** By integrating CD4^+^ T cell phenotyping and total burden of autoantibodies, this approach provides additional tools for the diagnosis of PIRD lacking clinical diagnostic criteria.

**Highlights Box:**

- Primary immune regulatory disorders (PIRD) are heterogenous and often diagnoses of exclusion if no genetic cause is identified. Current diagnostic tools do not combine cellular and serologic measures of autoimmunity.
- Measuring activated CD4^+^ T cells expressing the chemokine receptors CXCR3 and/or CCR6 and the total number of circulating autoantibodies can enhance detection of autoimmunity in PIRD beyond the capabilities of currently used tools.
- This study identifies new indicators of autoimmunity that can be feasibly implemented and leveraged for improving the diagnosis of PIRD.
