## Supplementary Data 5 for "T cell and autoantibody profiling for primary immune regulatory disorders"

### Sheet: Sheet1
		Cohort excluding IVIg recipients (N=39)
		Term	Adjusted P-value	Odds Ratio	Combined Score	Genes
		Cellular senescence	1.14e-09	7.19016	180.091	RB1;MAP2K3;CDKN1A;CDKN2A;HUS1;ZFP36L1TGFBR2;PPP1CBCCNA2;PPP3CA;CCNA1;IL1A;CCNB1; NRAS;CCND2;CHEK1;MDM2;MYBL2;KRAS;SQSTM1;TP53;HRAS
		Glucagon signaling pathway	8.24e-08	7.61409	148.223	CAMK2B;PYGB;PRKAA2;CAMK2A;PRKAG3;LDHC;PPP3CA;LDHA;PPP4C;CREB1;PHKG1; PHKG2;CAMK2G;ATF4;PCK2;CREB5
		Cell cycle	9.57e-08	6.88994	132.494	RB1;YWHAE;CDKN1A;CDKN2C;CDKN2A;PLK1;CDC25C;CDC20;CCNA2;CCNA1;CCNB1;CCND2;CHEK1; MDM2;SFN;TP53;BUB1
		PI3K-Akt signaling pathway	9.91e-09	4.24856	93.4754	YWHAE;CDKN1A;PRKAA2;EGFR;NRAS;GNG3;CCND2;PPP2R1B;ERBB2;ITGB6;HRAS;PCK2;PDGFRB; PDGFRA;SYK;BDNF;PDPK1;IGF2;VEGFD;PTK2;NR4A1;CREB1;MDM2;KRAS;FGFR4;TP53;SGK2;FGF2; ATF4;FGFR1;CREB5
		Mitophagy	0.000165	6.51517	68.5772	NRAS;RHOT2;CSNK2A1;CSNK2A2;KRAS;HRAS;SQSTM1;TP53;ATF4
		Insulin signaling pathway	3.23e-05	4.8991	61.046	PYGB;PRKAA2;PKLR;PDPK1;BRAF;PRKAG3;PPP1CB;NRAS;PHKG1;PRKAR1A;PHKG2;KRAS;HRAS;PCK2
		Cohort including IVIg recipients (N=56)
		Term	Adjusted P-value	Odds Ratio	Combined Score	Genes
		Cellular senescence	3.29733e-09	6.59565	161.044	RB1;MAP2K3;CDKN1A;CDKN2B;CDKN2A;HUS1;ZFP36L1;TGFBR2;PPP1CB;CCNA2;PPP3CA;CCNA1;IL1A;CCNB1; NRAS;CCND2;CHEK1;MDM2;MYBL2;KRAS;SQSTM1;TP53;HRAS
		Cell cycle	3.15305e-07	6.42232	123.072	RB1;YWHAE;CDKN1A;CDKN2B;CDKN2C;CDKN2A;PLK1;CDC25C;CDC20;CCNA2;CCNA1;CCNB1;CCND2;CHEK1; MDM2;SFN;TP53;BUB1
		Mitophagy	0.000101412	6.43634	73.2124	NRAS;RHOT2;CSNK2A1;CSNK2A2;KRAS;RPS27A;HRAS;SQSTM1;TP53;ATF4
		Insulin signaling pathway	4.60644e-05	4.61913	57.8346	PYGB;PRKAA2;PKLR;PDPK1;BRAF;PRKAG3;PPP1CB;NRAS;PHKG1;PRKAR1A;PHKG2;KRAS;PRKACA;HRAS;PCK2
		PI3K-Akt signaling pathway	0.000223601	2.75099	28.8548	YWHAE;CDKN1A;PRKAA2;SYK;BDNF;PDPK1;IGF2;VEGFD;NR4A1;NRAS;GNG3;CCND2;CREB1;PPP2R1B;ERBB2; MDM2;KRAS;ITGB6;TP53;HRAS;SGK2;ATF4;PCK2;CREB5
